# Companionship for women using English maternity services during COVID-19: National and organisational perspectives

**DOI:** 10.1101/2021.04.08.21254762

**Authors:** Gill Thomson, Marie-Clare Balaam, Rebecca Nowland, Nicola Crossland, Gill Moncrieff, Stephanie Heys, Arni Sarian, Joanne Cull, Soo Downe, ASPIRE-COVID19 Collaborative Group

## Abstract

**Objectives:** To explore the impact of COVID-19 on companionship for women using maternity services in England, as part of the Achieving Safe and Personalised maternity care In Response to Epidemics (ASPIRE COVID-19 UK) study.

**Setting:** Maternity care provision in England.

**Participants:** Interviews were held with 26 national governmental, professional, and service-user organisation leads including representatives from the Royal College of Midwives, NHS England, Birthrights and AIMS (July-Dec). Other data included public-facing outputs logged from 25 maternity Trusts (Sept/Oct) and data extracted from 78 documents from 8 key governmental, professional and service-user organisations that informed national maternity care guidance and policy (Feb-Dec).

**Results:** Six themes emerged: ‘*Postcode lottery of care*’ highlights variations in companionship practices, ‘*Confusion and stress around ‘rules’’* relates to a lack of and variable information concerning companionship, ‘*Unintended consequences’* concerns the negative impacts of restricted companionship on service-users and staff, ‘*Need for flexibility’* highlights concerns about applying companionship policies irrespective of need, ‘‘*Acceptable’ time for support’* highlights variations in when and if companionship was ‘allowed’ antenatally and intrapartum; and ‘*Loss of human rights for gain in infection control’* emphasizes how a predominant focus on infection control was at a cost to psychological safety and women’s human rights.

**Conclusions:** Policies concerning companionship have been inconsistently applied within English maternity services during the COVID-19 pandemic. In some cases, policies were not justified by the level of risk, and were applied indiscriminately regardless of need. This was associated with psychological harms for some women and staff. There is an urgent need to determine how to balance risks and benefits sensitively and flexibly and to optimise outcomes during the current and future crisis situations.

**Strengths and limitations of this study:**

- This is the first paper to consider links between policy and practice in companionship in maternity care during the COVID-19 pandemic;
- Data triangulation across stakeholders, policy and practice provides nuanced and context related perspectives on why and how companionship was impacted;
- Stakeholders included representatives from all key agencies involved in maternity care;
- Practice related issues were collected from the maternity Trust website and social media-based public facing information, which may or may not reflect actual care practices;
- The study does not include information directly reported by parents and healthcare professionals.
