## Supplementary File 2 for "Companionship for women using English maternity services during COVID-19: National and organisational perspectives"

### Sheet: Sheet1
Organisation/Document Code	Name of Document/Link	Date of document
AIMS
AIMS_1	Coronavirus and the Maternity Services on AIMS website https://www.aims.org.uk/campaigning/item/coronavirus	2020-03-25
AIMS _2	AIMS Response to the Clinical guide for the temporary reorganisation of intrapartum maternity care during the coronavirus pandemic, version 1, published 9/4/20 https://www.aims.org.uk/assets/media/444/aimscomments2020-04-11.pdf	2020-04-09
AIMS_5	Submission from AIMS to the Health and Social Care Committee Inquiry: Delivering Core NHS and Care Services during the Pandemic and Beyond	2020-05-07
	https://www.aims.org.uk/assets/media/447/aimssubmissionhealthandsocialcarecommittee2020-05.pdf
AIMS_7	AIMS comments on latest guidance on birth partner restrictions https://www.aims.org.uk/campaigning/item/latest-guidance-birth-partner	2020-09-25
AIMS_6	Press Release: Almost Half of NHS Trusts Force Pregnant Women to Attend Vital Maternity Services Alone https://www.aims.org.uk/campaigning/item/trusts-force-pregnant-women-to-attend-alone	2020-10-12
AIMS_9	AIMS calls for clearer guidance from NHS England on lifting partner restrictions in maternity	2020-11-21
	https://www.aims.org.uk/campaigning/item/nhse-letter
AIMS_8	AIMS asks Society and College of Radiographers to review guidance on partners and supporters at scans https://www.aims.org.uk/campaigning/item/scor-letter	2020-11-12
Birthrights
BR_1	Human rights charity calls for protection of UK women in childbirth during national emergency https://www.birthrights.org.uk/wp-content/uploads/2020/03/Final-Covid-19-Birthrights-31.3.20.pdf	2020-03-31
BR_8	Coronavirus and the impact on people with protected characteristics https://www.birthrights.org.uk/wp-content/uploads/2020/05/Birthrights-Covid-19-Maternity-Briefing-women-and-equalities-committee-final.pdf	2020-04-01
BR_6	Final letter SOR-BMUS 22nd April Birthrights joint letter with National Maternity Voices, Sands, the Twins Trust and ARC https://www.birthrights.org.uk/wp-content/uploads/2020/04/Final-letter-SoR-BMUS-22-April.pdf	2020-04-22
BR_12	Letter to NHSE regarding ongoing visiting restrictions https://www.birthrights.org.uk/wp-content/uploads/2020/08/Letter-to-NHSE-re-ongoing-visiting-restrictions.pdf	2020-08-20
BR_14	Ongoing visitor restrictions in maternity services https://www.birthrights.org.uk/2020/09/14/ongoing-visitor-restrictions-in-maternity-services/	2020-09-14
BR_15	Template letter for ongoing visiting restrictions in maternity services https://www.birthrights.org.uk/template-letters/	2020-09-14
BR_16	Letter on restricting visitors – Sheffield teaching hospitals https://www.birthrights.org.uk/wp-content/uploads/2020/10/Letter-to-Sheffield-15th-October.pdf	2020-10-15
BR_17	“Partners are not visitors to maternity services” says Birthrights and partner organisations [joint letter on visiting restrictions to NHSE&I] https://www.birthrights.org.uk/wp-content/uploads/2020/10/Final-letter-to-NHSE-from-coalition-re-visiting-restrictions.pdf	2020-10-20
BR_19	Human rights charity calls for easing of visiting restrictions in maternity services press release https://www.birthrights.org.uk/wp-content/uploads/2020/08/Easing-of-visitor-restrictions-press-release-20-August-2020.pdf	20/08/202
BR_18	Human rights implications of changes to maternity services during the Covid-19 pandemic Birthrights briefing, July 2020 https://www.birthrights.org.uk/wp-content/uploads/2020/07/Birthrights-Covid-19-Human-Rights-Committee-Briefing-July-2020.pdf	2020-07-01
BR_23	Long term impact of visiting restrictions “could be catastrophic” MPs, academics and campaigners warn NHS England CEO… https://www.birthrights.org.uk/2020/11/15/long-term-impact-of-visiting-restrictions-could-be-catastrophic-mps-academics-and-campaigners-warn-nhs-england-ceo/	2020-11-15
ISUOG
ISUOG_6	ISUOG Safety Committee Position Statement: safe performance of obstetric and gynaecological scans and equipment cleaning in the context of COVID-19 https://www.isuog.org/resource/isuog-safety-committee-position-statement-safe-performance-of-obstetric-and-gynecological-scans-and-equipment-cleaning-in-the-context-of-covid-19.html	2020-03-23
ISUOG_5	ISUOG Consensus Statement on organization of routine and specialist obstetric ultrasound services in the context of COVID-19 https://www.isuog.org/resource/wiley-isuog-consensus-statement-on-organization-of-routine-and-specialist-obstetric-ultrasound-services-in-the-context-of-covid-19.html	2020-03-31
ISUOG_3	ISUOG Interim Guidance (COVID‐19) during pregnancy & puerperium: Information for healthcare professionals – an update https://obgyn.onlinelibrary.wiley.com/doi/full/10.1002/uog.22061	2020-05-01
NHS England
NHSE_1	Clinical guide for the temporary reorganisation of intrapartum maternity care during the coronavirus pandemic	2020-04-09
	https://madeinheene.hee.nhs.uk/Portals/0/Clinical%20guide%20for%20the%20temporary%20reorganisation
	%20of%20intrapartum%20maternity%20care.pdf
NHSE_2	Delivering midwifery intrapartum care where local COVID-19 escalation protocols are required to be enacted	2020-06-20
	https://www.nice.org.uk/media/default/about/covid-19/specialty-guides/delivering-midwifery-intrapartum-care-where-local-covid-19-escalation-protocols-are-required-to-be-enact.pdf
NHSE_8	Framework to assist NHS trusts to reintroduce access for partners, visitors and other supporters of pregnant women in English maternity services http://allcatsrgrey.org.uk/wp/download/midwifery/par001599-framework-for-the-reintroduction-of-visitors-throughout-maternity-services-sep-2020.pdf	2020-09-08
NHSE_9	Letter to directors of nursing and heads of midwifery	2020-09-19
	(No longer available on website, available on request)
NHSE_10	Lateral flow antigen test for pregnant women and support people: Frequently asked questions
	https://www.england.nhs.uk/coronavirus/wp-content/uploads/sites/52/2020/12/C0972-lateral-flow-antigen-tests-for-maternity-faqs-december-2020.pdf	2020-12-21
NHSE_11	Supporting pregnant women using maternity services during the coronavirus pandemic: Actions for NHS providers Version 1, 14 December 2020	2020-12-14
	https://www.england.nhs.uk/coronavirus/wp-content/uploads/sites/52/2020/12/C0961-Supporting-pregnant-women-using-maternity-services-during-the-coronavirus-pandemic-actions-for-NHS-provi.pdf?fbclid=IwAR0w9hbJSbH1gYYPVhGtE8zRAvwd8PidPkPsEaDnhxzlSumFl7t6byshst8
RCOG
RCOG/RCM_1c	Coronavirus (COVID-19) Infection in Pregnancy Information for healthcare professionals Version 3	2020-03-18
	https://www.rcm.org.uk/media/3799/coronavirus-covid-19-infection-in-pregnancy-v3-20-03-18.pdf
RCOG/RCM_1d	Coronavirus (COVID-19) Infection in Pregnancy Information for healthcare professionals Version 4	2020-03-21
	https://www.rcm.org.uk/media/3800/2020-03-21-covid19-pregnancy-guidance.pdf
RCOG/RCM_1e	Coronavirus (COVID-19) Infection in Pregnancy Information for healthcare professionals Version 5	28-03-202
	https://www.rcm.org.uk/media/3824/2020-03-28-covid19-pregnancy-guidance.pdf
RCOG/RCM_1f	Coronavirus (COVID-19) Infection in Pregnancy Information for healthcare professionals Version 6	2020-04-03
	http://www.e-lactancia.org/media/papers/2020-04-03-coronavirus-covid-19-infection-in-pregnancy.pdf
RCOG/RCM_1g	Coronavirus (COVID-19) Infection in Pregnancy Information for healthcare professionals Version 7	2020-04-09
	https://www.sbmfc.org.br/wp-content/uploads/2020/04/2020-04-09-coronavirus-covid-19-infection-in-pregnancy.pdf
RCOG_9	Guidance for rationalising early pregnancy services in the evolving coronavirus (COVID-19) pandemic	2020-05-15
	https://www.rcog.org.uk/globalassets/documents/guidelines/2020-05-15-guidance-for-rationalising-early-pregnancy-services-in-the-evolving-coronavirus-covid-19-pandemic.pdf
RCOG_11	Framework for staffing of obstetrics and gynaecology units during the COVID-19 pandemic	2020-05-22
	https://www.rcog.org.uk/globalassets/documents/guidelines/2020-05-22-framework-for-staffing-of-obstetrics-and-gynaecology-units-during-the-covid-19-pandemic.pdf
RCOG_6	Principles for the testing and triage of women seeking maternity care in hospital settings, during the COVID-19 pandemic	2020-05-29
	https://www.rcog.org.uk/globalassets/documents/guidelines/2020-05-29-principles-for-the-testing-and-triage-of-women-seeking-maternity-care-in-hospital-settings-during-the-covid-19-pandemic.pdf
RCOG/RCM_1j	Coronavirus (COVID-19) Infection in Pregnancy Information for healthcare professionals Version 10 https://www.rcm.org.uk/media/4113/2020-06-04-coronavirus-covid-19-infection-in-pregnancy.pdf	2020-06-04
RCOG_7b	Guidance for antenatal and postnatal services in the evolving coronavirus (COVID-19) pandemic	2020-07-10
	https://www.rcog.org.uk/globalassets/documents/guidelines/2020-07-10-guidance-for-antenatal-and-postnatal.pdf
RCOG_14	Restoration and Recovery: Priorities for Obstetrics and Gynaecology Version 2.1	2020-06-26
	https://www.rcog.org.uk/globalassets/documents/guidelines/2020-06-26-restoration-and-recovery---priorities-for-obstetrics-and-gynaecology.pdf
RCOG/RCM_1k	Coronavirus (COVID-19) infection in pregnancy Information for healthcare professionals Version 11 https://www.rcog.org.uk/globalassets/documents/guidelines/2020-07-24-coronavirus-covid-19-infection-in-pregnancy.pdf	2020-07-24
RCOG_2	Guidance for provision of midwife-led settings and home birth in the evolving coronavirus (COVID-19) pandemic Version 1.3	2020-07-10
	https://www.rcog.org.uk/globalassets/documents/guidelines/2020-07-10-guidance-for-provision-of-midwife-led.pdf
RCOG_4	Guidance for fetal medicine units (FMUs) in the evolving coronavirus (COVID-19) pandemic	2020-07-10
	https://www.rcog.org.uk/globalassets/documents/guidelines/2020-11-23-guidance-for-fetal-medicine-units.pdf
RCOG_5	Guidance for antenatal screening and ultrasound in pregnancy in the evolving coronavirus (COVID-19) pandemic	2020-07-10
	https://www.rcog.org.uk/globalassets/documents/guidelines/2020-07-10-guidance-for-antenatal-screening.pdf
RCOG_15	Joint RCOG & RCM Statement - Planning for Winter 2020/21: reducing the impact of COVID-19 on maternity services in the UK	2020-10-08
	https://www.rcog.org.uk/globalassets/documents/guidelines/2020-10-08-rcog_rcm_winter_secondwave_statement.pdf
RCOG_7	Guidance for antenatal and postnatal services in the evolving coronavirus (COVID-19) pandemic	2020-10-21
	Version 3
	https://www.rcog.org.uk/globalassets/documents/guidelines/2020-10-21-guidance-for-antenatal-and-postnatal-services-in-the-evolving-coronavirus-covid-19-pandemic-v3.pdf
RCOG/RCM_1	Coronavirus (COVID-19) infection in pregnancy Information for healthcare professionals Version 12 https://www.rcm.org.uk/media/4383/2020-10-14-coronavirus-covid-19-infection-in-pregnancy-v12.pdf	2020-10-14
RCOG_17	RCOG responds to revised NHS coronavirus guidelines https://www.rcog.org.uk/en/news/pregnant-women-allowed-partner-support-at-all-times-in-updated-nhs-guidelines/	2020-12-16
RCM
RCM_8	Induction of labour in a pandemic: A rapid analytic scoping review https://www.rcm.org.uk/media/3924/professional-clinical-briefing-no-7-intrapartum-care-with-symptomsmrd010520.pdf	2020-04-04
RCM_2	Optimising maternity services and maternal and newborn outcomes in a pandemic. A rapid analytic scoping review https://www.rcm.org.uk/media/3869/rapid-review-optimising-maternity-services-for-rcm-v4-8-april.pdf	2020-04-08
RCM_15	Guidance for midwives, student midwives and maternity support workers providing community-based care during the Covid-19 pandemic https://www.rcm.org.uk/media/3900/home-visit-guidance-for-midwives.pdf	2020-04-09
RCM_11	Rapid Analytic Review: Labour and Birth Companionship in a pandemic https://www.rcm.org.uk/media/3951/birth-companionship-in-a-pandemic-master-27-04-2020-002.pdf	2020-04-27
RCM_12	RCM Clinical Briefing Sheet: ‘freebirth’ or ‘unassisted childbirth’ during the COVID-19 pandemic https://www.rcm.org.uk/media/3923/freebirth_draft_30-april-v2.pdf	2020-04-30
RCM_16	Optimising mother-baby contact and infant feeding in a pandemic. Rapid analytic review https://www.rcm.org.uk/media/4096/optimising-infant-feeding-and-contact-rapid-review-19th-may-2020-submitted.pdf	2020-05-19
RCM_9	Face-coverings and care in labour for all women https://www.rcm.org.uk/media/4151/clinical-briefing-face-mask.pdf	2020-07-01
RCM_5	Antenatal Care for women without suspected or confirmed COVID-19 and living in a symptom free household https://www.rcm.org.uk/media/4180/clinical-guidance-briefing-one-antenatal-care-for-women-without-symptomsfinalv4-1.pdf	2020-07-17
RCM_4	RCM Briefing on Re-introduction of visitors to Maternity Units across the UK during the COVID-19 pandemic https://www.rcm.org.uk/media/4161/rcm-briefing-on-reintroduction-of-visitors-to-maternity-units-in-the-covid-pandemic-003.pdf	2020-07-15
RCM_3	Virtual consultations https://www.rcm.org.uk/media/4192/virtual-consultations-v20-24-july-2020-review-24-august-2020-1.pdf	2020-07-24
RCM_7	Guidance for intrapartum care for women with COVID-19 https://www.rcm.org.uk/media/4193/intrapartum-care_with-covid-19_20200724-v9-1.pdf	2020-07-24
RCM_10	RCM Clinical Briefing Sheet - Waterbirth during the COVID-19 Pandemic https://www.rcm.org.uk/media/4188/waterbirth-during-covid-19-july-20.pdf	2020-07-19
RCM_31	RCM & RCOG urge NHS England to publish guidance on partners during pregnancy https://www.rcm.org.uk/media-releases/2020/september/rcm-and-rcog-urge-nhs-england-to-publish-guidance-on-partners-during-pregnancy	2020-09-08
RCM_27	Birth partners https://www.rcm.org.uk/media/4339/birth-partners-v2-220920.pdf	2020-09-20
RCM_30	Leading Royal Colleges urge the NHS to learn lessons and avoid redeploying maternity staff ahead of second wave https://www.rcog.org.uk/en/news/leading-royal-colleges-urge-the-nhs-to-learn-lessons-and-avoid-redeploying-maternity-staff-ahead-of-second-wave/	2020-09-30
RCM_28	RCM letter to The Times responding to Times column on COVID rules and pregnancy https://www.rcm.org.uk/media-releases/2020/september/rcm-letter-to-the-times-responding-to-times-column-on-covid-rules-and-pregnancy/	2020-10-02
RCM_38	Partners and visitors	2020-10-01
	https://www.rcm.org.uk/partners-and-visitors/
RCM_39	Reduce infection risks to keep pregnant women and their babies safe, says RCM https://www.rcm.org.uk/media-releases/2020/october/reduce-infection-risks-to-keep-pregnant-women-and-their-babies-safe-says-rcm/	2020-11-02
RCM_41	Midwives call for common sense on maternity visiting guidance	2020-12-15
	https://www.rcm.org.uk/media-releases/2020/december/midwives-call-for-common-sense-on-maternity-visiting-guidance/
Sands
Sands_1	Sands feedback: experiences of pregnant women, bereaved parents and families during the COVID-19 pandemic. No longer on website, available on request	19-05-2020 to
		2020-05-27
Sands_1	Written evidence from SANDS to parliamentary committee Written evidence submitted by SANDS (DEL0092) https://committees.parliament.uk/writtenevidence/4073/html/	2020-05-01
Sands_4	New NHS guidance on partners of pregnant women in England attending scans https://www.sands.org.uk/about-sands/media-centre/news/2020/09/new-nhs-guidance-partners-pregnant-women-england-attending	2020-09-09
SoR
SoR_11	Obstetric ultrasound examinations during the COVID-19 pandemic.	2020-04-24
	Recording of NHS examinations and the use of private ultrasound clinics: A joint statement from the Society and College of Radiographers (SCoR), the Royal College of Midwives (RCM), the Royal College of Obstetricians and Gynaecologists (RCOG) and the British Medical Ultrasound Society (BMUS). https://archive.sor.org/sites/default/files/document-versions/obstetric_ultrasound_examinations_during_th…
SoR_9	Ultrasound: Frequently asked questions (FAQs) version 1.7 previously on website – superseded by later versions (SoR & BMUS)	2020-04-27
SoR_10	Ultrasound: Frequently asked questions (FAQs) version 1.8 previously on website – superseded by later versions (SoR & BMUS)	2020-05-21
SoR_12	Obstetric ultrasound examinations during the COVID-19 pandemic.	2020-05-27
	Recording of NHS examinations and the use of private ultrasound clinics: A joint statement from the Society and College of Radiographers (SCoR), the Royal College of Midwives (RCM), the Royal College of Obstetricians and Gynaecologists (RCOG) and the British Medical Ultrasound Society (BMUS). https://archive.sor.org/sites/default/files/document-versions/obstetric_ultrasound_examinations_during_th…
SoR_6	SoR demands NHS Trusts defend sonographers from populist attacks	2020-11-04
	https://www.sor.org/news/sor-demands-nhs-trusts-defend-sonographers-populist-attacks
SoR_4	Ultrasound: Frequently asked questions (FAQs) version 1.10 previously on website – superseded by later versions (SoR & BMUS)	2020-11-04
SoR_7	Letter from SoR Resisting populist pressure to minimise the risks to ultrasound staff & patients.	2020-11-06
	Document supplied by SoR
SoR_8	Webpage: New national guidance on partners attending antenatal scans	2020-12-16
	https://www.sor.org/news/obstetrics-and-gynaecology/new-national-guidance-on-partners-attending-antena
